# A novel map of human p53 response elements uncovers evidence of selection pressures and variants similar to Li-Fraumeni Syndrome mutations

**DOI:** 10.1101/2022.09.28.22280453

**Authors:** Ping Zhang, Katherine Brown, David Barnes, Isaac Kitchen-Smith, David Sims, Adrienne Flanagan, Solange De Noon, Peter Van Loo, Steven Hargreaves, Will Cross, Nischalan Pillay, Mariam Jafri, Yvonne Wallis, Deniz Ucanok, Sotirios Ntaoulas, Markus G Manz, Toma Tebaldi, Alberto Inga, Genomics England Research Consortium, Lukasz F. Grochola, Gareth Bond

## Abstract

**Background:** The advent of functional genomic techniques and next generation sequencing has improved the characterization of the non-protein coding regions of the genome. However, the integration of these data into clinical practice is still in its infancy. Fifty percent of cancers mutate *TP53*, which promotes tumorigenesis, in part, by inhibiting its ability to bind to non-coding regions of the genome and function as a sequence-specific transcription factor. P53 is a tumour suppressor that inhibits cell survival through regulating transcription of anti-survival genes. However, p53 also regulates transcription of pro-survival genes and the target gene(s) responsible for p53 tumour suppression remains an open topic of research.

**Methods:** In this study, we integrate detailed genome-wide maps of p53 responsive elements (p53-RE), p53 occupancy, recently defined candidate cis-Regulatory Elements (cCREs) and whole genome sequencing for cancers to better define the regions of the genome that harbour functional p53 enhancers.

**Results:** We determine that p53-REs are more likely to be closer to the consensus binding site, to be evolutionarily conserved and to be occupied by p53 *in cellulo*, when they reside in regions of the genome that have been noted to have accessible DNA and a regulatory epigenomic mark in at least one human cell even without obvious p53 activation signals (cCRE p53-REs). We offer evidence that it is only in cCRE p53-REs, where multiple signs of differential natural selection between pro-survival and anti-survival target genes can be noted. Using whole genome sequences of 38,377 individuals, we go on to demonstrate that carriers of rare germline mutations in cCRE p53-REs can have similar traits to carriers of rare p53 coding mutations that cause the Li-Fraumeni cancer predisposition syndrome.

**Conclusions:** Together, these observations suggest that functional p53 enhancers are enriched in cCREs and that germline mutations in them have the potential to improve current cancer risk management and screening strategies.
