## Supplementary Table 1 for "A novel map of human p53 response elements uncovers evidence of selection pressures and variants similar to Li-Fraumeni Syndrome mutations"

### Sheet: ST_1.tsv
Study	PubMedID	Cells	Cell Line	Treatment	GEO	NCBI_UID	Author	N Peaks
Negative control of CSL gene transcription by stress/DNA damage response and p53	27163456	foreskin dermal fibroblasts	primary	Nutlin-3a	GSE77225	200077225	Menietti 2016	16909
Negative control of CSL gene transcription by stress/DNA damage response and p53	27163456	foreskin dermal fibroblasts	primary	DMSO	GSE77225	200077225	Menietti 2016	7549
Integrative Genomic Analysis Reveals Widespread Enhancer Regulation by p53 in Response to DNA Damage	25883152	foetal skin fibroblasts	GM06170	Doxorubicin	GSE55727	200055727	Younger 2015	11403
p53-Regulated Networks of Protein, mRNA, miRNA, and lncRNA Expression Revealed by Integrated Pulsed Stable Isotope Labeling With Amino Acids in Cell Culture (pSILAC) and Next Generation Sequencing (NGS) Analyses	26183718	colorectal cancer	SW480	Doxycylin	GSE67108	200067108	HÃ¼nten 2015	1031
Che-1 modulates the decision between cell cycle arrest and apoptosis by its binding to p53.	25996291	colorectal cancer	HCT116	IR	GSE60267	200060267	Desantis 2015	701
Phenotype specific analyses of p53 reveal distinct regulatory mechanism for chronically activated p53	25790137	foetal lung fibroblasts	IMR90	None	GSE53491	200053491	Kirschner 2015	1
Phenotype specific analyses of p53 reveal distinct regulatory mechanism for chronically activated p53	25790137	foetal lung fibroblasts	IMR90	RasG12V	GSE53491	200053491	Kirschner 2015	51
Phenotype specific analyses of p53 reveal distinct regulatory mechanism for chronically activated p53	25790137	foetal lung fibroblasts	IMR90	RasG12V+E1A	GSE53491	200053491	Kirschner 2015	104
Phenotype specific analyses of p53 reveal distinct regulatory mechanism for chronically activated p53	25790137	foetal lung fibroblasts	IMR90	Etoposide	GSE53491	200053491	Kirschner 2015	11
Cell Context Dependent p53 Genome-Wide Binding Patterns and Enrichment at Repeats	25415302	colorectal cancer	HCT116	5FU	GSE58714	200058714	Botcheva 2014	54
TP53 engagement with the genome occurs in distinct local chromatin environments via pioneer factor activity	25391375	foetal lung fibroblasts	IMR90	DMSO	GSE58740	200058740	Sammons 2015	388
TP53 engagement with the genome occurs in distinct local chromatin environments via pioneer factor activity	25391375	foetal lung fibroblasts	IMR90	Nutlin-3a	GSE58740	200058740	Sammons 2015	6754
Discovery of the p53 targetome in MCF7 cells from RNA-seq and ChIP-seq data	25058159	breast cancer	MCF7	Nutlin-3a	GSE47043	200047043	Janky 2014	248
A polymorphic p53 response element in KIT ligand influences cancer risk and has undergone natural selection	24120139	lymphoblastoid cells	GM12878	IR	GSE46993	200046993	Zeron-Medina 2013	266
A polymorphic p53 response element in KIT ligand influences cancer risk and has undergone natural selection	24120139	lymphoblastoid cells	GM12878	Nutlin-3a	GSE46992	200046992	Zeron-Medina 2013	396
A polymorphic p53 response element in KIT ligand influences cancer risk and has undergone natural selection	24120139	lymphoblastoid cells	GM12878	Doxorubicin	GSE46991	200046991	Zeron-Medina 2013	26331
Genome Wide Profiling of p53 Response to Differentiation or DNA Damage of Human Embryonic Stem Cells	24078252	embryonic stem cells	WA09	None	GSE39912	200039912	Akdemir 2014	825
Genome Wide Profiling of p53 Response to Differentiation or DNA Damage of Human Embryonic Stem Cells	24078252	embryonic stem cells	WA09	Doxorubicin	GSE39912	200039912	Akdemir 2014	3337
Genome Wide Profiling of p53 Response to Differentiation or DNA Damage of Human Embryonic Stem Cells	24078252	embryonic stem cells	WA09	Retinoic Acid	GSE39912	200039912	Akdemir 2014	2464
Diverse stresses dramatically alter genome-wide p53 binding and transactivation landscape in human cancer cells	23775793	osteosarcoma	U2OS	DMSO	GSE46642	200046642	Menendez 2013	2500
Diverse stresses dramatically alter genome-wide p53 binding and transactivation landscape in human cancer cells	23775793	osteosarcoma	U2OS	Doxorubicin	GSE46642	200046642	Menendez 2013	278
Diverse stresses dramatically alter genome-wide p53 binding and transactivation landscape in human cancer cells	23775793	osteosarcoma	U2OS	Nutlin-3a	GSE46642	200046642	Menendez 2013	13232
Diverse stresses dramatically alter genome-wide p53 binding and transactivation landscape in human cancer cells	23775793	osteosarcoma	U2OS	None	GSE46642	200046642	Menendez 2013	28
Distinct p53 Genomic Binding Patterns in Normal and Cancer-derived Human Cells	22127205	foetal lung fibroblasts	IMR90	5FU	GSE31558	200031558	Botcheva 2011	526
Crosstalk between c-Jun and TAp73alpha/beta contributes to the apoptosis-survival balance.	21459846	osteosarcoma	Saos2	Doxycylin	GSE15780	200015780	Koeppel 2011	4889
Genome-wide characterization reveals complex interplay between TP53 and TP63 in response to genotoxic stress	24823795	neonatal foreskin keratinocytes	primary	None	GSE56674	200056674	McDade 2014	1759
Genome-wide characterization reveals complex interplay between TP53 and TP63 in response to genotoxic stress	24823795	neonatal foreskin keratinocytes	primary	Cisplatin	GSE56674	200056674	McDade 2014	8246
Genome-wide characterization reveals complex interplay between TP53 and TP63 in response to genotoxic stress	24823795	neonatal foreskin keratinocytes	primary	Doxorubicin	GSE56674	200056674	McDade 2014	4619
Integrative Genomic Analysis Reveals Widespread Enhancer Regulation by p53 in Response to DNA Damage	25883152	foetal skin fibroblasts	GM00011	Doxorubicin	GSE55727	200055727	Younger 2015	7972
Che-1 modulates the decision between cell cycle arrest and apoptosis by its binding to p53.	25996291	colorectal cancer	HCT116	IR+siChe-1	GSE60267	200060267	Desantis 2015	2645
